# Functional response to a microbial synbiotic in the gastrointestinal system of constipated children

**DOI:** 10.1101/2022.04.07.22273329

**Authors:** Braden T. Tierney, James Versalovic, Alessio Fasano, Joseph F Petrosino, Bruno Chumpitazi, Emeran A. Mayer, Jared Boetes, Gerard Smits, Shanthi G. Parkar, Noah Voreades, Ece Kartal, Peter A. Bron, Gregor Reid, Raja Dhir, Christopher E. Mason

## Abstract

**Background:** Oral microbial therapy has been studied as an intervention for a range of gastrointestinal and immunological disorders. Though emerging research suggests microbial exposure may intimately affect the gastrointestinal system, motility, and host immunity in a pediatric population, data has been inconsistent and variable, with the majority of prior studies conducted in neither a randomized nor placebo-controlled setting. The aim of this placebo-controlled study was to evaluate efficacy of a synbiotic (a prebiotic and rationally-defined microbial consortia) on increasing weekly bowel movement frequency in constipated children.

**Methods:** Sixty-four children (3-17 years of age) were randomized to receive a synbiotic composition (n=33) comprised of mixed-chain length, prebiotic oligosaccharides and nine microbial strains or placebo (n=31) for 84 days. Stool microbiota was analyzed using shotgun metagenomic sequencing on samples collected at baseline (T1) and completion (T2). The primary outcome was change from baseline of Weekly Bowel Movements (WBMs) in children compared to placebo.

**Results:** Treatment with a multi-strain synbiotic significantly (p < 0.05) increased the number of WBMs in children with low bowel movement frequency (< 4 WBMs and < 5 WBMs), irrespective of broadly distinctive microbiome signatures at baseline. Metagenomic shotgun sequencing revealed that low baseline microbial richness in the treatment group significantly anticipated improvements in constipation (p = 0.00074).

**Conclusions:** These findings suggest the potential for (i) multi-species synbiotic interventions to improve digestive health in a pediatric population and (ii) bioinformatics-based methods to predict response to microbial interventions in children.

**Impact:** Synbiotic microbial treatment exerted functional improvements in the number of spontaneous Weekly Bowel Movements in children compared to placebo

Intervention induced a significant bifidogenic effect in children compared to placebo

All administered probiotic species were enriched in the gut microbiome of the intervention group compared to placebo

Baseline microbial richness demonstrated potential as a predictive biomarker for response to intervention
