## Supplementary Table 1: Deidentified patient and sequencing metadata. for "Functional response to a microbial synbiotic in the gastrointestinal system of constipated children"

### Sheet: clinical_metadata
rx	b_bm_weekly	bm_weekly
Active	6.3	7
Active	9.1	14
Placebo	4.2	3.5
Active	4.2	7
Active	2.8	7
Placebo	1.4	0
Active	11.2	14
Placebo	3.5	0
Active	2.1	0
Placebo	2.8	3.5
Placebo	4.9	7
Active	15.4	17.5
Active	42	42
Active	4.2	7
Active	17.5	10.5
Placebo	6.3	10.5
Placebo	2.8	3.5
Placebo	9.1	10.5
Active	6.3	7
Active	6.3	7
Active	4.2	7
Placebo	4.2	3.5
Active	1.4	0
Active	1.4	0
Active	6.3	10.5
Placebo	9.8	7
Placebo	2.1	3.5
Placebo	9.1	10.5
Active	15.4	10.5
Placebo	4.2	3.5
Placebo	7	3.5
Placebo	5.6	7
Active	1.4	3.5
Placebo	6.3	7
Placebo	2.8	3.5
Active	3.5	7
Active	11.2	10.5
Active	2.1	7
Active	2.1	7
Active	3.5	7
Placebo	4.2	7
Active	4.2	17.5
Placebo	11.2	14
Placebo	4.2	7
Placebo	8.4	14
Placebo	6.3	17.5
Active	4.2	3.5
Active	3.5	7
Placebo	4.2	3.5
Placebo	0.7	0
Placebo	4.2	14
Placebo	4.9	3.5
Placebo	4.9	3.5
Placebo	4.2	7
Active	7	7
Active	3.5	3.5
Active	8.4	7
Active	1.4	21
Active	4.2	0
Active	6.3	14
Placebo	3.5	7
Placebo	9.8	10.5
Active	2.8	0
Placebo	6.3	7

### Sheet: assembly_metadata
PATIENT_ID	# contigs (>= 0 bp)	# contigs (>= 1000 bp)	# contigs (>= 5000 bp)	# contigs (>= 10000 bp)	# contigs (>= 25000 bp)	# contigs (>= 50000 bp)	Total length (>= 0 bp)	Total length (>= 1000 bp)	Total length (>= 5000 bp)	Total length (>= 10000 bp)	Total length (>= 25000 bp)	Total length (>= 50000 bp)	# contigs	Largest contig	Total length	GC (%)	N50	N75	L50	L75	# N's per 100 kbp
1	57962	1431	30	0	0	0	20557313	2591355	185154	0	0	0	6615	9584	5990188	56.47	892	626	1861	3910	0
2	172545	12519	703	202	39	8	83130279	28458510	7315738	3934599	1574910	552816	34426	84817	43315783	54.19	1470	809	6883	17015	0
3	229017	17820	852	224	12	0	112555569	36755289	7544433	3271773	390314	0	53388	46311	60946581	51.34	1251	753	12185	28193	0
4	241308	15794	665	133	2	0	110861417	32075217	5337136	1821309	60128	0	49665	31109	54832178	50.91	1211	724	11548	26533	0
5	348719	28743	1915	431	51	2	178950141	65915236	17058686	7137410	1699876	104119	81209	52341	101580447	52.1	1451	799	16043	40280	0
6	274022	21051	1200	308	35	1	136390330	46724197	10977516	4903469	1106364	51539	62091	51539	74512185	52.82	1365	772	12879	31531	0
7	166482	15121	318	23	0	0	83415092	27640583	2167258	284480	0	0	43713	17919	47171270	51.32	1173	745	11373	24142	0
8	200450	17501	619	50	2	0	101010430	34556321	4403491	655820	60235	0	50135	30560	56740111	51.35	1262	758	11973	26753	0
9	203269	17121	524	136	16	0	100844436	32473674	4789923	2244312	506578	0	52048	48958	56383141	53.27	1153	738	13128	28625	0
10	194616	15115	734	170	21	0	95033776	32055765	6478955	2726862	678282	0	43084	46721	51089884	53.3	1336	777	9456	22256	0
11	47639	6933	1272	350	32	0	38172188	24122088	11801716	5483834	976817	0	12943	48092	28222061	53.42	3901	1626	1796	4607	0
12	166411	11205	808	387	125	38	84577884	30615728	12820374	9945173	5947935	2831136	35112	280093	46881787	52.59	1517	806	5291	16285	0
13	327442	18622	957	213	27	5	144374486	39764553	8592334	3605026	1013046	305517	60753	79003	68191653	54.26	1213	728	13457	32074	0
14	416843	19280	1293	382	53	11	178124388	44445986	12873122	6738034	2008613	691416	70099	86831	78349568	54.83	1180	703	14414	36590	0
15	297016	20338	1381	357	54	11	143107748	47332073	13374726	6493916	2085171	692306	61101	90921	74867263	54.83	1396	774	11891	30416	0
16	347117	28103	1452	292	37	9	173680368	60439108	12930081	5162337	1495495	586761	81044	141208	96416606	53.69	1338	774	17453	41662	0
17	137179	3682	16	1	0	0	50184173	5343543	101072	10062	0	0	20624	10062	16580556	55.27	787	610	7034	13077	0
18	203043	14652	509	128	7	0	96253702	27704630	4524835	1928881	235533	0	48421	46331	50725990	50.17	1086	715	12404	26996	0
19	200605	14086	542	139	9	0	93260414	27711342	4807806	2068433	261073	0	43331	34584	47577955	50.35	1179	736	10463	23451	0
20	306548	22445	674	82	1	0	142362467	42384627	4901720	1069662	37546	0	67898	37546	73242693	52.81	1171	732	17111	37228	0
21	696	0	0	0	0	0	163098	0	0	0	0	0	1	516	516	56.2	516	516	1	1	0
22	289316	19603	1262	291	44	11	137260441	45004437	11943394	5369561	1937974	819361	57357	154689	70463032	55.05	1427	779	11355	28549	0
23	403479	24929	2063	523	49	12	190120601	61479115	18892088	8387610	2071369	855464	75873	112329	95602735	55.64	1510	775	13639	36606	0
24	234833	15018	562	142	4	0	105368590	28840630	4794139	1986666	111059	0	48426	31085	51460356	53.84	1126	717	12080	26649	0
25	257786	16191	642	170	24	0	116501030	32550123	6170741	3034452	784465	0	52677	48745	57264640	53.69	1149	723	12529	28553	0
26	291865	30582	2412	634	103	28	171568710	77136069	24717429	12889375	5130552	2627354	77116	263092	108947298	54.1	1786	898	13245	35411	0
27	202240	17596	1058	275	53	16	107249981	40053842	10968271	5649514	2514038	1294367	50973	263092	62843296	51.54	1392	791	10207	25582	0
28	256253	10733	356	56	1	0	104431977	20194882	2752904	770377	27498	0	45075	27498	43103063	52.97	945	655	12130	26059	0
29	337909	20847	500	76	3	0	149372081	37600477	3855534	1113321	82908	0	71630	29281	71995437	52.9	1042	693	19277	40769	0
30	230207	21345	1582	520	93	14	126962916	53753846	17352031	10196074	4012064	1400096	54127	173951	76124943	54.68	1760	892	9307	24884	0
31	271446	19492	1839	613	112	29	140253994	52644436	20750789	12311989	4889139	2137980	57830	167744	78550129	54.35	1670	819	8893	26441	0
32	308055	19951	975	192	19	3	140589251	41669855	8340090	3105750	731141	208243	61603	92584	69852005	56.13	1240	742	13870	32509	0
33	427873	29977	1123	258	10	0	199680627	58499257	9499743	3738978	314878	0	96050	45132	103331875	55.51	1141	722	23572	52531	0
34	246711	20202	754	147	7	0	121600455	39961063	6163311	2187379	249141	0	59800	46694	66910990	51.99	1227	750	14303	32098	0
35	269542	18113	1577	641	135	31	136991131	47909093	19682487	13182321	5714300	2228002	59224	132300	75721999	55.35	1428	775	9589	28260	0
36	221380	19423	1072	361	65	14	116520760	43691806	11891879	7094971	2766777	1049610	55253	166184	68199818	54.7	1376	796	11179	27806	0
37	240596	20659	1345	391	63	12	125888860	47966546	13541887	7151175	2495430	804126	56553	88975	72397569	51.45	1497	819	10928	27683	0
38	241710	17722	203	12	1	1	110773165	29801465	1378465	191347	53543	53543	57264	53543	56739207	51.12	1041	702	16319	33085	0
39	241514	19752	685	104	1	0	117121764	37978152	5286004	1440852	32645	0	57247	32645	63549196	52.19	1217	751	14109	30987	0
40	189822	11732	364	44	0	0	84263400	22467062	2627622	600030	0	0	38164	24403	40301576	52.27	1128	710	9547	21033	0
41	205826	14911	763	136	14	1	98132814	31486981	6256812	2150882	445347	55906	44022	55906	51192977	54.12	1303	760	9719	22891	0
42	262553	21223	564	90	3	0	127122698	39850836	4443949	1313236	105807	0	63787	48048	68775592	49.77	1167	734	16158	35010	0
43	237624	16796	440	65	0	0	109360128	31606025	3312468	886969	0	0	51453	24389	55062397	50.33	1166	726	13011	28262	0
44	325573	25670	1986	702	93	10	167281071	64327071	21323576	12560719	3357829	638676	68875	89480	93653020	53.92	1662	853	11876	32088	0
45	285837	25817	1586	361	30	0	150024633	57606971	13775816	5619027	986550	0	68743	45771	86908231	52	1480	823	14078	34182	0
46	235798	14514	297	26	0	0	103958150	25581993	2111353	339558	0	0	50532	21739	49939758	53.82	1021	687	13909	29017	0
47	292049	23869	1861	484	47	3	150555107	57595523	17189508	7892681	1669160	220882	64376	74693	85110704	53.06	1603	837	11820	30704	0
48	174219	8601	125	10	1	0	72537652	14118732	910493	142810	26585	0	34853	26585	31792926	53.11	914	654	10463	20846	0
49	212108	15057	906	326	72	16	104572660	35426998	10697360	6719375	2893277	1124887	45173	111457	55751143	52.98	1399	777	8607	22349	0
50	277113	20345	688	114	31	10	130011383	41430886	6574450	2902329	1712399	961139	57569	219769	66736011	51.11	1307	770	13260	30215	0
51	266048	16138	642	137	22	2	120763992	32578118	5745942	2441664	787318	127586	55668	68105	59069992	51.03	1117	699	13254	30359	0
52	251068	19260	1217	256	8	0	124801330	43359253	9994669	3668300	245905	0	55763	40244	68003178	52.08	1425	779	11350	27962	0
53	195910	13651	598	77	2	0	92413414	27739201	4416583	1021604	63487	0	43270	35533	47719492	50.3	1199	728	10099	23196	0
54	324349	14701	396	71	3	0	133401008	26089788	3169178	1000195	81613	0	59435	31291	55955130	52.12	941	654	16649	34759	0
55	316330	15659	378	53	1	0	131431024	27869607	2777512	699918	32005	0	59303	32005	57171889	53.92	978	669	16384	34342	0
56	195240	14233	411	77	6	0	91887299	26394554	3414292	1195261	182533	0	46194	39241	48159044	52	1094	715	12016	25830	0
57	218445	15700	574	80	2	0	102063585	30414531	4359625	1072519	58169	0	48035	32952	52389567	52.66	1181	735	11807	26132	0
58	167057	15193	439	50	0	0	84514379	29163582	3198148	649234	0	0	42430	22528	47743315	48.71	1260	765	10470	22833	0
59	189689	21803	723	102	6	0	106146836	42684015	5572068	1527726	200402	0	56687	49730	66704623	50.5	1331	802	13686	30025	0
60	234404	13037	426	84	6	0	101114605	24637808	3526630	1240889	188293	0	45170	36306	46257513	52.17	1066	693	11574	25283	0
61	384110	24587	654	99	2	0	172134682	44637303	5026967	1341913	57663	0	83963	29190	84920786	52.96	1047	697	22460	47659	0
62	256809	14652	1427	297	15	1	117905016	36794654	12071917	4324853	496095	50598	45058	50598	57143303	54.99	1529	777	7901	21579	0
63	201077	13185	580	103	0	0	91599084	26691223	4558231	1360668	0	0	40640	23603	45285212	55.62	1216	737	9502	21723	0
64	262329	21441	883	124	3	0	128808862	43345492	6654728	1700454	87305	0	60663	35542	70016171	53.31	1298	768	14080	31948	0
65	269827	19343	1216	250	10	0	131286124	42670402	10077833	3562083	301178	0	59097	42656	69443871	54.39	1322	752	12376	30289	0
66	170152	17744	833	164	10	0	93385371	37637040	6806210	2441134	310544	0	45714	49597	56792106	50.13	1459	827	10049	23202	0
67	230425	19427	913	291	44	10	117628369	41495691	9744766	5575197	1951645	820827	55668	138030	66235250	52.01	1314	780	12089	28723	0
68	340123	24901	1045	130	8	0	159540365	50207116	7824424	1844316	220887	0	72492	32449	82495287	53.58	1272	755	16934	38429	0
69	311410	21733	1359	370	57	8	149964567	49219428	13270393	6626683	2099350	509786	65743	92762	79021558	53.84	1342	766	13287	33284	0
70	211900	12660	754	123	4	0	95662735	27117510	5859669	1674765	118216	0	41091	36329	46224140	55.01	1223	727	9022	21619	0
71	287577	19252	1379	330	20	1	136568418	44447861	12040921	4976060	604345	53464	57065	53464	69912838	51.83	1419	773	11209	28381	0
72	265013	17197	601	52	1	0	118655207	33152566	4209509	670772	26555	0	53304	26555	57495003	53.77	1176	723	13127	29034	0
73	281188	20344	395	64	2	0	128946816	35488966	3051552	884239	60634	0	65829	35513	66512080	53.32	1058	709	18173	37616	0
74	306709	19983	652	89	3	0	137722949	38121845	4936660	1200846	77772	0	62845	26522	67164144	53.68	1145	722	15732	34514	0
75	283981	18512	494	58	0	0	128185637	34351592	3524754	730660	0	0	60801	20732	62944022	51.1	1094	706	15758	33984	0
76	275335	21729	656	108	8	0	132094488	41058576	5168049	1626631	248586	0	65043	39887	70565354	52.59	1174	737	16388	35643	0
77	211635	17762	986	309	68	7	109791430	40167107	10601150	6058562	2553794	479703	50833	83646	62695703	53.94	1396	792	10235	25501	0
78	190980	15344	909	267	37	8	98345456	33731725	9182253	4833559	1525870	544913	48421	102068	56208119	52.8	1248	750	10290	25146	0
79	418733	23313	1932	483	22	0	190912424	54362575	16817965	7018187	665447	0	81104	40323	93167824	55.82	1228	723	16264	41768	0
80	245131	16131	1321	366	32	1	117223094	40009371	12224998	5844268	1110457	51014	45793	51014	59953265	54.53	1623	811	8129	21653	0
81	141291	11706	716	193	8	0	71649061	25740698	6374194	2855947	237124	0	33002	38168	40255777	53.02	1378	791	6892	16737	0
82	263081	19745	1579	563	85	13	134134030	49705992	16970915	10131278	3093873	739592	56387	70413	74583363	55.07	1575	821	9695	26649	0
83	256753	17898	1291	270	6	0	123228141	40657270	10659751	3774201	181567	0	53024	35819	64401184	53.69	1400	773	10677	26651	0
84	216186	13295	981	217	11	0	98796765	30219433	8294655	3077513	342319	0	40326	38210	48404511	53.63	1359	760	8084	20319	0
85	262115	11166	189	12	1	0	104427332	18650716	1324437	170882	37094	0	45869	37094	41866626	53.37	913	649	13558	27328	0
86	221502	9650	101	7	0	0	87188810	15972043	666030	86170	0	0	36799	15600	34157470	53.53	947	657	10788	21752	0
87	181621	7929	271	83	23	8	74276004	16006323	3220844	2018470	1071106	552094	29793	100305	30614011	55.96	1047	681	7246	16516	0
88	279122	17752	1005	353	93	15	129784081	41685848	11936568	7595857	3557794	1012986	51940	110987	64680296	55.57	1439	783	9897	25509	0
89	328090	25915	1606	385	75	16	165380821	59462386	15578626	7456358	3086945	1065040	73114	89545	91462215	55.23	1455	798	14420	36185	0
90	329555	18724	643	235	65	13	144304344	37678884	7861783	5107012	2576055	902413	63451	96556	67925606	52.78	1120	711	15208	34619	0
91	234267	17498	988	189	6	0	114658932	38078612	8038267	2697510	178534	0	52283	36367	61629464	52.04	1341	762	11177	26893	0
92	180806	11485	312	40	2	0	81182105	20935201	2303703	553500	58853	0	39126	30589	39606464	51.72	1056	694	10383	22130	0
93	293657	22246	1416	372	52	14	145185563	51145936	14014691	7086955	2546952	1276532	63513	160801	79144905	53.81	1430	796	12460	31497	0
94	216642	13448	548	115	23	10	97184299	27770427	5300400	2470689	1193029	754340	42195	104900	47198699	56.17	1218	735	9655	22419	0
95	301090	16720	675	129	6	0	132387368	32452122	5620184	1968712	168925	0	60756	31760	62053154	53.74	1044	685	15325	33977	0
96	341324	18714	638	127	3	0	147868557	34823638	5168143	1734667	92959	0	68325	40672	68204428	52.35	1020	680	18000	38814	0
97	310843	31660	1967	458	41	0	172410108	70740894	17427427	7245299	1353278	0	82738	48797	105723180	52.66	1494	835	16885	41042	0
98	263524	27729	783	112	3	0	139198995	52491816	5890819	1529840	86079	0	72967	32267	83653950	51.88	1281	790	18285	39284	0
99	188190	17239	656	140	36	9	98598212	35610083	6558156	3236518	1704430	794715	49671	159622	57716403	50.12	1288	769	11264	26050	0
100	193909	20645	842	209	62	21	108352528	44508365	9283408	5120542	3003089	1632483	53651	194517	67143132	49.29	1439	827	11448	27092	0
101	282717	16985	602	79	2	0	124704527	32620477	4441829	1046644	53487	0	56357	27317	59190683	54.72	1108	708	14110	31149	0
102	297459	21843	1627	497	108	20	148576940	54924616	17825228	10225476	4359430	1374787	60585	143497	81125571	56.5	1639	833	10429	28346	0
103	239726	17168	589	144	13	0	112623261	33076862	5237584	2295116	378452	0	54981	39759	58772433	52.71	1133	722	13695	30224	0
104	279544	16066	370	48	0	0	120814850	28963793	2743274	642304	0	0	55696	21949	55671447	50.71	1038	687	14958	31695	0
105	206346	15372	821	200	24	2	100911407	33300334	7699372	3474668	940587	181547	45866	113217	53926196	52.83	1313	761	9808	23612	0
106	232139	21134	1096	223	14	0	120497184	44628318	9189412	3354077	463185	0	57579	49797	69587700	52.96	1366	798	12670	29627	0
