## Supplementary Table 3: Stress-testing the association between richness and responder status. for "Functional response to a microbial synbiotic in the gastrointestinal system of constipated children"

### Sheet: Sheet1
Generalized Linear Model Output -- MetaPhlAn3							Generalized Linear Model Output -- Kraken2/Bracken
term	estimate	std.error	statistic	p.value	taxonomic level		term	estimate	std.error	statistic	p.value	taxonomic level
(Intercept)	8.68137	4.43859	1.95589	0.0504786	phylum		(Intercept)	12.9312	6.30213	2.05187	0.0401821	phylum
age	-0.134229	0.149785	-0.896143	0.370177	phylum		age	-0.188575	0.159428	-1.18282	0.23688	phylum
b_bm_weekly	-0.0885398	0.0991549	-0.892944	0.371887	phylum		b_bm_weekly	-0.150029	0.127979	-1.17229	0.241081	phylum
richness	-1.46595	0.903021	-1.62338	0.104507	phylum		richness	-0.261406	0.14585	-1.79229	0.0730858	phylum
(Intercept)	12.0763	5.93296	2.03546	0.0418042	class		(Intercept)	12.418	6.95141	1.7864	0.0740347	class
age	-0.130822	0.152311	-0.858916	0.390387	class		age	-0.158991	0.149844	-1.06104	0.288672	class
b_bm_weekly	-0.108949	0.0979937	-1.1118	0.266225	class		b_bm_weekly	-0.123905	0.113316	-1.09345	0.274196	class
richness	-0.957047	0.528397	-1.81123	0.0701055	class		richness	-0.13173	0.0863891	-1.52485	0.127297	class
(Intercept)	15.3465	6.93797	2.21196	0.0269697	order		(Intercept)	12.8973	6.5451	1.97052	0.0487783	order
age	-0.133543	0.16683	-0.800471	0.423438	order		age	-0.18435	0.159269	-1.15748	0.247076	order
b_bm_weekly	-0.124537	0.124107	-1.00346	0.315638	order		b_bm_weekly	-0.142392	0.120975	-1.17704	0.239181	order
richness	-1.11364	0.563488	-1.97634	0.0481164	order		richness	-0.0592835	0.0344693	-1.71989	0.0854525	order
(Intercept)	12.4024	5.65237	2.19419	0.0282214	family		(Intercept)	12.0848	6.13479	1.96988	0.0488527	family
age	-0.080348	0.143995	-0.55799	0.576851	family		age	-0.188823	0.15994	-1.18059	0.237766	family
b_bm_weekly	-0.12042	0.118519	-1.01603	0.309614	family		b_bm_weekly	-0.144282	0.121954	-1.18309	0.236774	family
richness	-0.514442	0.26633	-1.9316	0.0534093	family		richness	-0.0246049	0.0144395	-1.704	0.0883809	family
(Intercept)	12.7685	5.65092	2.25955	0.0238494	genus		(Intercept)	7.62726	3.66562	2.08075	0.0374565	genus
age	-0.231158	0.154012	-1.50092	0.133377	genus		age	-0.175156	0.157447	-1.11248	0.265932	genus
b_bm_weekly	-0.187078	0.129501	-1.44461	0.148567	genus		b_bm_weekly	-0.148978	0.124644	-1.19523	0.231996	genus
richness	-0.233852	0.117764	-1.98577	0.0470586	genus		richness	-0.00416391	0.00243311	-1.71136	0.0870154	genus
(Intercept)	11.1451	4.92156	2.26454	0.0235407	species		(Intercept)	5.51258	2.55626	2.1565	0.0310444	species
age	-0.155388	0.152426	-1.01944	0.307996	species		age	-0.164274	0.156392	-1.0504	0.293534	species
b_bm_weekly	-0.173825	0.131153	-1.32537	0.185049	species		b_bm_weekly	-0.150567	0.125476	-1.19997	0.230151	species
richness	-0.124166	0.0642253	-1.93328	0.0532014	species		richness	-0.000891122	0.000508631	-1.752	0.0797739	species
